# Trajectories: a framework for detecting temporal clinical event sequences from health data standardized to the OMOP Common Data Model

**DOI:** 10.1101/2021.11.18.21266518

**Authors:** Kadri Künnapuu, Solomon Ioannou, Kadri Ligi, Raivo Kolde, Sven Laur, Jaak Vilo, Peter R. Rijnbeek, Sulev Reisberg

## Abstract

**Objective:** To develop a framework for identifying prominent clinical event trajectories from OMOP-formatted observational healthcare data.

**Methods:** A four-step framework based on significant temporal event pair detection is described and implemented as an open-source R package. It is used on a population-based Estonian dataset to first replicate a large Danish population-based study and second, to conduct a disease trajectory detection study for Type 2 Diabetes patients in the Estonian and Dutch databases as an example.

**Results:** As a proof of concept, we apply the methods in the Estonian database and provide a detailed breakdown of our findings. All Estonian population-based event pairs are shown. We compare the event pairs identified from Estonia to Danish and Dutch data and discuss the causes of the differences.

**Conclusions:** For the first time, there is a complete software package for detecting disease trajectories in health data.
