## Supplementary material for "Trajectories: a framework for detecting temporal clinical event sequences from health data standardized to the OMOP Common Data Model": SupplementaryFile2.csv

E1_CONCEPT_ID	E2_CONCEPT_ID	E1_NAME	E2_NAME	E1_DOMAIN	E2_DOMAIN	RR_IN_ESTONIA	RR_IN_NETHERLANDS
195588	81902	Cystitis	Urinary tract infectious disease	Condition	Condition	1,97	354,5268817
1373225	978555	perindopril	indapamide	Drug	Drug	30,96	251
440674	1167322	Gout	allopurinol	Condition	Drug	51,412	210
140673	1501700	Hypothyroidism	levothyroxine	Condition	Drug	140,667	80,55555556
1149380	43532539	fluticasone	vilanterol	Drug	Drug	999	48,375
195588	920293	Cystitis	nitrofurantoin	Condition	Drug	21,08	46,21818182
924566	989482	tamsulosin	dutasteride	Drug	Drug	999	42,71428571
201826	1503297	Type 2 diabetes mellitus	metformin	Condition	Drug	2,81	32,39487179
1567198	35602717	insulin aspart, human	insulin degludec	Drug	Drug	209	32
435524	744740	Sleep disorder	zolpidem	Condition	Drug	14,3	25,36363636
201826	19059796	Type 2 diabetes mellitus	gliclazide	Condition	Drug	1,874	24,28571429
435524	19044883	Sleep disorder	zopiclone	Condition	Drug	12,34	23,38461538
195588	1721543	Cystitis	norfloxacin	Condition	Drug	19,375	22,29411765
435262	954688	Primary open angle glaucoma	latanoprost	Condition	Drug	59	21
432588	1308738	Megaloblastic anemia due to vitamin B>12< deficiency	vitamin B12	Condition	Drug	999	20,92307692
81902	920293	Urinary tract infectious disease	nitrofurantoin	Condition	Drug	6,759	18,64
321318	1383815	Angina pectoris	isosorbide	Condition	Drug	999	17,77777778
321318	1383925	Angina pectoris	isosorbide dinitrate	Condition	Drug	59,5	15,31578947
956874	970250	furosemide	spironolactone	Drug	Drug	3,844	14,74025974
81902	1778162	Urinary tract infectious disease	cefuroxime	Condition	Drug	3,723	13,66666667
317009	1196677	Asthma	formoterol	Condition	Drug	36,75	13,3
81878	19020124	Benign paroxysmal positional vertigo	betahistine	Condition	Drug	26,625	12,77272727
435262	902427	Primary open angle glaucoma	timolol	Condition	Drug	999	12,5
321318	315296	Angina pectoris	Preinfarction syndrome	Condition	Condition	26,75	12,20833333
1503297	1580747	metformin	sitagliptin	Drug	Drug	31	11,92537313
19059796	1580747	gliclazide	sitagliptin	Drug	Drug	4,833	11,25454545
1503297	1597756	metformin	glimepiride	Drug	Drug	8,333	11,24043716
1503297	19059796	metformin	gliclazide	Drug	Drug	4,816	10,96956522
195588	1797513	Cystitis	ciprofloxacin	Condition	Drug	5,587	10,7754386
316139	970250	Heart failure	spironolactone	Condition	Drug	7,293	10,5
195588	1705674	Cystitis	trimethoprim	Condition	Drug	7,75	10,10457516
201078	1548195	Atrophic vaginitis	estradiol	Condition	Drug	27,667	10
442077	781039	Anxiety disorder	alprazolam	Condition	Drug	7,56	9,857142857
201826	1580747	Type 2 diabetes mellitus	sitagliptin	Condition	Drug	1,963	9,8
321318	317576	Angina pectoris	Coronary arteriosclerosis	Condition	Condition	4,481	9
317009	1154343	Asthma	albuterol	Condition	Drug	21,833	8,74025974
81902	1705674	Urinary tract infectious disease	trimethoprim	Condition	Drug	5,593	8,137755102
316139	956874	Heart failure	furosemide	Condition	Drug	12,885	7,793650794
255573	1196677	Chronic obstructive lung disease	formoterol	Condition	Drug	12,222	7,653846154
255573	1137529	Chronic obstructive lung disease	salmeterol	Condition	Drug	22	7,619047619
1597756	1580747	glimepiride	sitagliptin	Drug	Drug	5,8	7,292682927
19059796	40239216	gliclazide	linagliptin	Drug	Drug	5,25	7,291666667
1326303	970250	digoxin	spironolactone	Drug	Drug	4,158	7,1125
320128	438720	Essential hypertension	Mixed hyperlipidemia	Condition	Condition	1,562	6,266666667
1797513	1778162	ciprofloxacin	cefuroxime	Drug	Drug	2,533	5,875
1307046	1326303	metoprolol	digoxin	Drug	Drug	2,464	5,866666667
1503297	40239216	metformin	linagliptin	Drug	Drug	3,154	5,75862069
201826	1597756	Type 2 diabetes mellitus	glimepiride	Condition	Drug	2,22	5,578947368
1307046	1383815	metoprolol	isosorbide	Drug	Drug	4,429	5,35546875
379019	990069	Conjunctivitis	chloramphenicol	Condition	Drug	35,75	5,325
1307046	43013024	metoprolol	apixaban	Drug	Drug	4,6	5,252747253
317009	1137529	Asthma	salmeterol	Condition	Drug	30,75	5,163934426
195588	1836430	Cystitis	sulfamethoxazole	Condition	Drug	8,167	4,984126984
1103314	734354	tramadol	pregabalin	Drug	Drug	6,75	4,947867299
81902	1836430	Urinary tract infectious disease	sulfamethoxazole	Condition	Drug	6,348	4,792307692
1307046	1309944	metoprolol	amiodarone	Drug	Drug	6,133	4,784313725
1103314	797399	tramadol	gabapentin	Drug	Drug	5,722	4,617647059
260139	1154343	Acute bronchitis	albuterol	Condition	Drug	9,296	4,583333333
4174977	1567198	Retinopathy due to diabetes mellitus	insulin aspart, human	Condition	Drug	4,138	4,551020408
316139	1326303	Heart failure	digoxin	Condition	Drug	8,318	4,460526316
321318	1322184	Angina pectoris	clopidogrel	Condition	Drug	4,467	4,447916667
1713332	1778162	amoxicillin	cefuroxime	Drug	Drug	1,611	4,416666667
1307046	1373225	metoprolol	perindopril	Drug	Drug	1,618	4,414462081
257007	1149380	Allergic rhinitis	fluticasone	Condition	Drug	11,7	4,282051282
4174977	1502905	Retinopathy due to diabetes mellitus	insulin glargine	Condition	Drug	4,792	3,944
1503297	1539403	metformin	simvastatin	Drug	Drug	2,667	3,712279294
1307046	40241331	metoprolol	rivaroxaban	Drug	Drug	2,857	3,68902439
260139	1734104	Acute bronchitis	azithromycin	Condition	Drug	7	3,658682635
1124300	723013	diclofenac	diazepam	Drug	Drug	1,466	3,57704918
1503297	978555	metformin	indapamide	Drug	Drug	2,039	3,493506494
1307046	970250	metoprolol	spironolactone	Drug	Drug	2,932	3,470899471
317009	1149380	Asthma	fluticasone	Condition	Drug	10,579	3,430232558
317009	939259	Asthma	budesonide	Condition	Drug	14,333	3,322580645
201340	948078	Gastritis	pantoprazole	Condition	Drug	5,541	3,175824176
1125315	797399	acetaminophen	gabapentin	Drug	Drug	4,615	3,146067416
1124300	1506270	diclofenac	methylprednisolone	Drug	Drug	1,941	3,138888889
379019	902722	Conjunctivitis	tobramycin	Condition	Drug	10,083	3,133333333
1545958	1322184	atorvastatin	clopidogrel	Drug	Drug	4,641	3,131764706
1307046	956874	metoprolol	furosemide	Drug	Drug	1,914	2,902494331
260139	255573	Acute bronchitis	Chronic obstructive lung disease	Condition	Condition	4,067	2,886567164
1307046	1322184	metoprolol	clopidogrel	Drug	Drug	3,212	2,860465116
1713332	1734104	amoxicillin	azithromycin	Drug	Drug	1,972	2,850746269
1307046	1332418	metoprolol	amlodipine	Drug	Drug	1,857	2,846921797
19059796	1502905	gliclazide	insulin glargine	Drug	Drug	2	2,811320755
321318	316139	Angina pectoris	Heart failure	Condition	Condition	2,005	2,796296296
260139	1713332	Acute bronchitis	amoxicillin	Condition	Drug	3,027	2,792127921
1124300	1103314	diclofenac	tramadol	Drug	Drug	2,507	2,757744241
194133	1103314	Low back pain	tramadol	Condition	Drug	2,125	2,747841105
1503297	1314577	metformin	nebivolol	Drug	Drug	2,714	2,725806452
260139	255848	Acute bronchitis	Pneumonia	Condition	Condition	4,7	2,6825
260139	1750500	Acute bronchitis	clarithromycin	Condition	Drug	7,61	2,666666667
1307046	1167322	metoprolol	allopurinol	Drug	Drug	1,725	2,665289256
194133	4227449	Low back pain	Spondylosis	Condition	Condition	5,395	2,653594771
321318	1307046	Angina pectoris	metoprolol	Condition	Drug	1,67	2,651315789
4079749	19011355	Osteoarthritis of hip	etoricoxib	Condition	Drug	2,241	2,638888889
4144111	923645	Gastroesophageal reflux disease without esophagitis	omeprazole	Condition	Drug	3,071	2,549019608
923645	19011355	omeprazole	etoricoxib	Drug	Drug	1,802	2,513422819
316139	436659	Heart failure	Iron deficiency anemia	Condition	Condition	1,818	2,4921875
1503297	1373225	metformin	perindopril	Drug	Drug	2,875	2,483160622
257011	1734104	Acute upper respiratory infection	azithromycin	Condition	Drug	2,979	2,460431655
1503297	1545958	metformin	atorvastatin	Drug	Drug	2,376	2,458919319
1503297	40226742	metformin	olmesartan	Drug	Drug	2,114	2,45
320128	1317640	Essential hypertension	telmisartan	Condition	Drug	1,535	2,444444444
201826	1539403	Type 2 diabetes mellitus	simvastatin	Condition	Drug	1,922	2,403741231
4079750	1150345	Osteoarthritis of knee	meloxicam	Condition	Drug	2,705	2,375
4144111	948078	Gastroesophageal reflux disease without esophagitis	pantoprazole	Condition	Drug	4,412	2,358333333
314666	1307046	Old myocardial infarction	metoprolol	Condition	Drug	1,713	2,323529412
1503297	1501700	metformin	levothyroxine	Drug	Drug	1,837	2,294871795
4079750	19011355	Osteoarthritis of knee	etoricoxib	Condition	Drug	3,35	2,28358209
1307046	948078	metoprolol	pantoprazole	Drug	Drug	2,266	2,253754531
1124300	19011355	diclofenac	etoricoxib	Drug	Drug	2,887	2,25
1503297	1341927	metformin	enalapril	Drug	Drug	1,676	2,243564356
30437	948078	Gastro-esophageal reflux disease with esophagitis	pantoprazole	Condition	Drug	4,212	2,240384615
255573	1149380	Chronic obstructive lung disease	fluticasone	Condition	Drug	7,35	2,216666667
1115008	797399	naproxen	gabapentin	Drug	Drug	3,647	2,179487179
1103314	906780	tramadol	metoclopramide	Drug	Drug	2,976	2,167330677
1124300	1150345	diclofenac	meloxicam	Drug	Drug	3,319	2,165048544
435524	723013	Sleep disorder	diazepam	Condition	Drug	3,171	2,144144144
316139	1167322	Heart failure	allopurinol	Condition	Drug	1,917	2,125
1124300	797399	diclofenac	gabapentin	Drug	Drug	3,696	2,12244898
1539403	1307046	simvastatin	metoprolol	Drug	Drug	1,589	2,069911504
1503297	1334456	metformin	ramipril	Drug	Drug	2,274	2,042553191
1124300	1125315	diclofenac	acetaminophen	Drug	Drug	2,179	2,033254157
1332418	970250	amlodipine	spironolactone	Drug	Drug	1,522	2,026946108
24660	1713332	Acute tonsillitis	amoxicillin	Condition	Drug	2,778	2,018518519
1503297	1317640	metformin	telmisartan	Drug	Drug	2,207	2,013513514
194133	1115008	Low back pain	naproxen	Condition	Drug	2,352	1,995798319
321318	1510813	Angina pectoris	rosuvastatin	Condition	Drug	1,673	1,988888889
440674	1124300	Gout	diclofenac	Condition	Drug	1,786	1,985948478
1503297	1332418	metformin	amlodipine	Drug	Drug	2,39	1,984334204
1503297	1383815	metformin	isosorbide	Drug	Drug	1,947	1,981723238
1503297	1307046	metformin	metoprolol	Drug	Drug	2,044	1,971428571
923645	1750500	omeprazole	clarithromycin	Drug	Drug	2,235	1,965357968
1503297	1326303	metformin	digoxin	Drug	Drug	2,061	1,939285714
437530	1545958	Disorder of lipid metabolism	atorvastatin	Condition	Drug	3,2	1,921875
321318	948078	Angina pectoris	pantoprazole	Condition	Drug	2,013	1,920972644
1124300	1177480	diclofenac	ibuprofen	Drug	Drug	2,204	1,919354839
201826	1373225	Type 2 diabetes mellitus	perindopril	Condition	Drug	1,75	1,919220056
1341927	1307046	enalapril	metoprolol	Drug	Drug	1,68	1,917682927
1503297	1510813	metformin	rosuvastatin	Drug	Drug	2,634	1,913043478
1332418	1322184	amlodipine	clopidogrel	Drug	Drug	1,746	1,85840708
260139	1149380	Acute bronchitis	fluticasone	Condition	Drug	1,871	1,848758465
1545958	948078	atorvastatin	pantoprazole	Drug	Drug	2,038	1,838943894
1503297	1167322	metformin	allopurinol	Drug	Drug	2,412	1,8375
1545958	970250	atorvastatin	spironolactone	Drug	Drug	1,724	1,824615385
194133	1124300	Low back pain	diclofenac	Condition	Drug	2,236	1,820734341
320128	201826	Essential hypertension	Type 2 diabetes mellitus	Condition	Condition	1,535	1,819974282
4079750	1115008	Osteoarthritis of knee	naproxen	Condition	Drug	3,355	1,801687764
1503297	1367500	metformin	losartan	Drug	Drug	2,533	1,794959908
904453	1115008	esomeprazole	naproxen	Drug	Drug	86,222	1,794520548
923645	1103314	omeprazole	tramadol	Drug	Drug	2,339	1,753873659
1124300	1115008	diclofenac	naproxen	Drug	Drug	2,55	1,734082397
316139	1307046	Heart failure	metoprolol	Condition	Drug	1,685	1,712846348
923645	1506270	omeprazole	methylprednisolone	Drug	Drug	1,897	1,701923077
194133	1125315	Low back pain	acetaminophen	Condition	Drug	2,027	1,687041565
1503297	970250	metformin	spironolactone	Drug	Drug	1,6	1,66730038
904453	1103314	esomeprazole	tramadol	Drug	Drug	2,243	1,658940397
1503297	904453	metformin	esomeprazole	Drug	Drug	1,632	1,657563025
201826	1501700	Type 2 diabetes mellitus	levothyroxine	Condition	Drug	1,559	1,641025641
257011	1713332	Acute upper respiratory infection	amoxicillin	Condition	Drug	1,62	1,618781095
1124300	1201620	diclofenac	codeine	Drug	Drug	2,089	1,61679951
1124300	903963	diclofenac	triamcinolone	Drug	Drug	3	1,572698745
201826	904453	Type 2 diabetes mellitus	esomeprazole	Condition	Drug	1,49	1,561320755
1124300	904453	diclofenac	esomeprazole	Drug	Drug	2,011	1,5575
4079749	1115008	Osteoarthritis of hip	naproxen	Condition	Drug	2,312	1,550632911
321318	1545958	Angina pectoris	atorvastatin	Condition	Drug	1,543	1,538461538
201826	1510813	Type 2 diabetes mellitus	rosuvastatin	Condition	Drug	1,624	1,536723164
321318	435524	Angina pectoris	Sleep disorder	Condition	Condition	1,547	1,523206751
201826	1545958	Type 2 diabetes mellitus	atorvastatin	Condition	Drug	1,453	1,485714286
4079749	1103314	Osteoarthritis of hip	tramadol	Condition	Drug	2,878	1,472727273
1124300	1750500	diclofenac	clarithromycin	Drug	Drug	1,744	1,454038997
1503297	923645	metformin	omeprazole	Drug	Drug	1,497	1,44783715
4079750	1124300	Osteoarthritis of knee	diclofenac	Condition	Drug	1,985	1,42768595
923645	1125315	omeprazole	acetaminophen	Drug	Drug	1,654	1,425041876
437530	1539403	Disorder of lipid metabolism	simvastatin	Condition	Drug	3,184	1,378640777
923645	1201620	omeprazole	codeine	Drug	Drug	1,6	1,312470139
201826	1149380	Type 2 diabetes mellitus	fluticasone	Condition	Drug	1,658	1,310107949
