## Supplementary material for "Trajectories: a framework for detecting temporal clinical event sequences from health data standardized to the OMOP Common Data Model": SupplementaryFile3.csv

id	trajectory.str	trajectory.count	length	is_subtrajectory_of	trajectory.str.names
1	201826-1503297	2382	2	22,29,178,181	201826:"Type 2 diabetes mellitus" -> 1503297:"metformin"
2	1503297-1307046	1577	2	22,58,178,181	1503297:"metformin" -> 1307046:"metoprolol"
3	904453-1115008	1552	2	46,70,160	904453:"esomeprazole" -> 1115008:"naproxen"
4	1503297-1332418	1439	2		1503297:"metformin" -> 1332418:"amlodipine"
5	320128-201826	1105	2	29,178	320128:"Essential hypertension" -> 201826:"Type 2 diabetes mellitus"
6	1503297-1317640	929	2		1503297:"metformin" -> 1317640:"telmisartan"
7	1503297-19059796	929	2		1503297:"metformin" -> 19059796:"gliclazide"
8	1503297-1334456	905	2		1503297:"metformin" -> 1334456:"ramipril"
9	1503297-1510813	895	2		1503297:"metformin" -> 1510813:"rosuvastatin"
10	440674-1167322	874	2		440674:"Gout" -> 1167322:"allopurinol"
11	1503297-1545958	831	2		1503297:"metformin" -> 1545958:"atorvastatin"
12	1503297-923645	826	2		1503297:"metformin" -> 923645:"omeprazole"
13	1503297-1373225	776	2	128	1503297:"metformin" -> 1373225:"perindopril"
14	1373225-978555	774	2	128	1373225:"perindopril" -> 978555:"indapamide"
15	1307046-1332418	741	2	58,181	1307046:"metoprolol" -> 1332418:"amlodipine"
16	435524-19044883	654	2		435524:"Sleep disorder" -> 19044883:"zopiclone"
17	1503297-1314577	645	2		1503297:"metformin" -> 1314577:"nebivolol"
18	1503297-1597756	620	2		1503297:"metformin" -> 1597756:"glimepiride"
19	1503297-904453	603	2	46	1503297:"metformin" -> 904453:"esomeprazole"
20	1503297-1341927	592	2	145	1503297:"metformin" -> 1341927:"enalapril"
21	260139-1750500	588	2		260139:"Acute bronchitis" -> 1750500:"clarithromycin"
22	201826-1503297-1307046	566	3	178,181	201826:"Type 2 diabetes mellitus" -> 1503297:"metformin" -> 1307046:"metoprolol"
23	260139-1713332	564	2		260139:"Acute bronchitis" -> 1713332:"amoxicillin"
24	1503297-1580747	549	2		1503297:"metformin" -> 1580747:"sitagliptin"
25	195588-920293	527	2		195588:"Cystitis" -> 920293:"nitrofurantoin"
26	201826-19059796	504	2		201826:"Type 2 diabetes mellitus" -> 19059796:"gliclazide"
27	316139-1307046	488	2		316139:"Heart failure" -> 1307046:"metoprolol"
28	1503297-1167322	485	2		1503297:"metformin" -> 1167322:"allopurinol"
29	320128-201826-1503297	465	3	178	320128:"Essential hypertension" -> 201826:"Type 2 diabetes mellitus" -> 1503297:"metformin"
30	320128-438720	455	2		320128:"Essential hypertension" -> 438720:"Mixed hyperlipidemia"
31	321318-316139	436	2		321318:"Angina pectoris" -> 316139:"Heart failure"
32	201826-1510813	432	2		201826:"Type 2 diabetes mellitus" -> 1510813:"rosuvastatin"
33	140673-1501700	423	2		140673:"Hypothyroidism" -> 1501700:"levothyroxine"
34	1307046-948078	415	2		1307046:"metoprolol" -> 948078:"pantoprazole"
35	321318-1307046	403	2		321318:"Angina pectoris" -> 1307046:"metoprolol"
36	1503297-1501700	402	2		1503297:"metformin" -> 1501700:"levothyroxine"
37	4079750-1124300	400	2		4079750:"Osteoarthritis of knee" -> 1124300:"diclofenac"
38	1307046-1373225	397	2		1307046:"metoprolol" -> 1373225:"perindopril"
39	1124300-904453	392	2	70	1124300:"diclofenac" -> 904453:"esomeprazole"
40	1503297-1539403	392	2		1503297:"metformin" -> 1539403:"simvastatin"
41	201826-1597756	386	2		201826:"Type 2 diabetes mellitus" -> 1597756:"glimepiride"
42	201826-1545958	377	2		201826:"Type 2 diabetes mellitus" -> 1545958:"atorvastatin"
43	1124300-1103314	374	2		1124300:"diclofenac" -> 1103314:"tramadol"
44	316139-956874	371	2		316139:"Heart failure" -> 956874:"furosemide"
45	201826-1373225	362	2		201826:"Type 2 diabetes mellitus" -> 1373225:"perindopril"
46	1503297-904453-1115008	357	3		1503297:"metformin" -> 904453:"esomeprazole" -> 1115008:"naproxen"
47	195588-1797513	352	2		195588:"Cystitis" -> 1797513:"ciprofloxacin"
48	1124300-19011355	349	2		1124300:"diclofenac" -> 19011355:"etoricoxib"
49	1341927-1307046	346	2	145	1341927:"enalapril" -> 1307046:"metoprolol"
50	1124300-1150345	343	2		1124300:"diclofenac" -> 1150345:"meloxicam"
51	1503297-978555	336	2		1503297:"metformin" -> 978555:"indapamide"
52	316139-970250	335	2		316139:"Heart failure" -> 970250:"spironolactone"
53	1503297-970250	328	2		1503297:"metformin" -> 970250:"spironolactone"
54	257011-1713332	327	2		257011:"Acute upper respiratory infection" -> 1713332:"amoxicillin"
55	321318-1383815	324	2		321318:"Angina pectoris" -> 1383815:"isosorbide"
56	1307046-970250	317	2		1307046:"metoprolol" -> 970250:"spironolactone"
57	194133-1124300	313	2		194133:"Low back pain" -> 1124300:"diclofenac"
58	1503297-1307046-1332418	307	3	181	1503297:"metformin" -> 1307046:"metoprolol" -> 1332418:"amlodipine"
59	1124300-1115008	304	2		1124300:"diclofenac" -> 1115008:"naproxen"
60	320128-1317640	297	2		320128:"Essential hypertension" -> 1317640:"telmisartan"
61	923645-1103314	283	2		923645:"omeprazole" -> 1103314:"tramadol"
62	1124300-1125315	283	2		1124300:"diclofenac" -> 1125315:"acetaminophen"
63	437530-1545958	282	2		437530:"Disorder of lipid metabolism" -> 1545958:"atorvastatin"
64	1503297-1326303	280	2		1503297:"metformin" -> 1326303:"digoxin"
65	260139-1734104	274	2		260139:"Acute bronchitis" -> 1734104:"azithromycin"
66	4079750-19011355	272	2		4079750:"Osteoarthritis of knee" -> 19011355:"etoricoxib"
67	1503297-40226742	272	2		1503297:"metformin" -> 40226742:"olmesartan"
68	1124300-1201620	271	2		1124300:"diclofenac" -> 1201620:"codeine"
69	201826-904453	270	2	160	201826:"Type 2 diabetes mellitus" -> 904453:"esomeprazole"
70	1124300-904453-1115008	268	3		1124300:"diclofenac" -> 904453:"esomeprazole" -> 1115008:"naproxen"
71	1545958-948078	267	2		1545958:"atorvastatin" -> 948078:"pantoprazole"
72	1124300-723013	265	2		1124300:"diclofenac" -> 723013:"diazepam"
73	435524-723013	260	2		435524:"Sleep disorder" -> 723013:"diazepam"
74	1307046-1167322	259	2		1307046:"metoprolol" -> 1167322:"allopurinol"
75	260139-1154343	253	2		260139:"Acute bronchitis" -> 1154343:"albuterol"
76	1307046-956874	250	2		1307046:"metoprolol" -> 956874:"furosemide"
77	904453-1103314	249	2		904453:"esomeprazole" -> 1103314:"tramadol"
78	321318-317576	249	2		321318:"Angina pectoris" -> 317576:"Coronary arteriosclerosis"
79	924566-989482	238	2		924566:"tamsulosin" -> 989482:"dutasteride"
80	1307046-1326303	238	2		1307046:"metoprolol" -> 1326303:"digoxin"
81	1503297-1383815	238	2		1503297:"metformin" -> 1383815:"isosorbide"
82	316139-1326303	237	2		316139:"Heart failure" -> 1326303:"digoxin"
83	260139-255848	236	2		260139:"Acute bronchitis" -> 255848:"Pneumonia"
84	19059796-1580747	235	2		19059796:"gliclazide" -> 1580747:"sitagliptin"
85	1539403-1307046	232	2		1539403:"simvastatin" -> 1307046:"metoprolol"
86	194133-4227449	232	2		194133:"Low back pain" -> 4227449:"Spondylosis"
87	432588-1308738	230	2		432588:"Megaloblastic anemia due to vitamin B>12..." -> 1308738:"vitamin B12"
88	923645-1750500	228	2		923645:"omeprazole" -> 1750500:"clarithromycin"
89	201826-1539403	226	2		201826:"Type 2 diabetes mellitus" -> 1539403:"simvastatin"
90	1124300-1750500	223	2		1124300:"diclofenac" -> 1750500:"clarithromycin"
91	1307046-1383815	221	2		1307046:"metoprolol" -> 1383815:"isosorbide"
92	4079750-1150345	219	2		4079750:"Osteoarthritis of knee" -> 1150345:"meloxicam"
93	923645-19011355	218	2		923645:"omeprazole" -> 19011355:"etoricoxib"
94	1503297-40239216	216	2		1503297:"metformin" -> 40239216:"linagliptin"
95	81878-19020124	213	2		81878:"Benign paroxysmal positional vertigo" -> 19020124:"betahistine"
96	201826-1501700	213	2		201826:"Type 2 diabetes mellitus" -> 1501700:"levothyroxine"
97	1567198-35602717	211	2		1567198:"insulin aspart, human" -> 35602717:"insulin degludec"
98	923645-1125315	210	2		923645:"omeprazole" -> 1125315:"acetaminophen"
99	4079750-1115008	209	2		4079750:"Osteoarthritis of knee" -> 1115008:"naproxen"
100	1307046-40241331	208	2		1307046:"metoprolol" -> 40241331:"rivaroxaban"
101	1103314-797399	206	2		1103314:"tramadol" -> 797399:"gabapentin"
102	201826-1580747	206	2		201826:"Type 2 diabetes mellitus" -> 1580747:"sitagliptin"
103	201340-948078	205	2		201340:"Gastritis" -> 948078:"pantoprazole"
104	1597756-1580747	203	2		1597756:"glimepiride" -> 1580747:"sitagliptin"
105	317009-1149380	201	2		317009:"Asthma" -> 1149380:"fluticasone"
106	923645-1201620	200	2		923645:"omeprazole" -> 1201620:"codeine"
107	1307046-1322184	200	2		1307046:"metoprolol" -> 1322184:"clopidogrel"
108	314666-1307046	199	2		314666:"Old myocardial infarction" -> 1307046:"metoprolol"
109	1503297-1367500	199	2		1503297:"metformin" -> 1367500:"losartan"
110	1332418-970250	196	2		1332418:"amlodipine" -> 970250:"spironolactone"
111	81902-920293	196	2		81902:"Urinary tract infectious disease" -> 920293:"nitrofurantoin"
112	1149380-43532539	195	2		1149380:"fluticasone" -> 43532539:"vilanterol"
113	321318-1510813	191	2		321318:"Angina pectoris" -> 1510813:"rosuvastatin"
114	442077-781039	189	2		442077:"Anxiety disorder" -> 781039:"alprazolam"
115	1713332-1778162	189	2		1713332:"amoxicillin" -> 1778162:"cefuroxime"
116	260139-255573	187	2		260139:"Acute bronchitis" -> 255573:"Chronic obstructive lung disease"
117	321318-1545958	185	2		321318:"Angina pectoris" -> 1545958:"atorvastatin"
118	1124300-797399	182	2		1124300:"diclofenac" -> 797399:"gabapentin"
119	1545958-1322184	181	2		1545958:"atorvastatin" -> 1322184:"clopidogrel"
120	1124300-903963	181	2		1124300:"diclofenac" -> 903963:"triamcinolone"
121	1125315-797399	180	2		1125315:"acetaminophen" -> 797399:"gabapentin"
122	321318-435524	179	2		321318:"Angina pectoris" -> 435524:"Sleep disorder"
123	435262-954688	177	2		435262:"Primary open angle glaucoma" -> 954688:"latanoprost"
124	81902-1778162	175	2		81902:"Urinary tract infectious disease" -> 1778162:"cefuroxime"
125	440674-1124300	175	2		440674:"Gout" -> 1124300:"diclofenac"
126	956874-970250	173	2		956874:"furosemide" -> 970250:"spironolactone"
128	1503297-1373225-978555	172	3		1503297:"metformin" -> 1373225:"perindopril" -> 978555:"indapamide"
127	4144111-923645	172	2		4144111:"Gastroesophageal reflux disease without ..." -> 923645:"omeprazole"
129	194133-1103314	170	2		194133:"Low back pain" -> 1103314:"tramadol"
130	194133-1115008	167	2		194133:"Low back pain" -> 1115008:"naproxen"
131	201078-1548195	166	2		201078:"Atrophic vaginitis" -> 1548195:"estradiol"
132	437530-1539403	165	2		437530:"Disorder of lipid metabolism" -> 1539403:"simvastatin"
133	321318-948078	160	2		321318:"Angina pectoris" -> 948078:"pantoprazole"
134	201826-1149380	159	2		201826:"Type 2 diabetes mellitus" -> 1149380:"fluticasone"
135	1326303-970250	158	2		1326303:"digoxin" -> 970250:"spironolactone"
136	1713332-1734104	158	2		1713332:"amoxicillin" -> 1734104:"azithromycin"
137	195588-1721543	156	2		195588:"Cystitis" -> 1721543:"norfloxacin"
138	435262-902427	155	2		435262:"Primary open angle glaucoma" -> 902427:"timolol"
139	195588-1705674	155	2		195588:"Cystitis" -> 1705674:"trimethoprim"
140	316139-1167322	155	2		316139:"Heart failure" -> 1167322:"allopurinol"
141	1797513-1778162	152	2		1797513:"ciprofloxacin" -> 1778162:"cefuroxime"
142	81902-1705674	151	2		81902:"Urinary tract infectious disease" -> 1705674:"trimethoprim"
143	4144111-948078	150	2		4144111:"Gastroesophageal reflux disease without ..." -> 948078:"pantoprazole"
144	194133-1125315	150	2		194133:"Low back pain" -> 1125315:"acetaminophen"
145	1503297-1341927-1307046	149	3		1503297:"metformin" -> 1341927:"enalapril" -> 1307046:"metoprolol"
146	19059796-40239216	147	2		19059796:"gliclazide" -> 40239216:"linagliptin"
147	195588-1836430	147	2		195588:"Cystitis" -> 1836430:"sulfamethoxazole"
148	255573-1149380	147	2		255573:"Chronic obstructive lung disease" -> 1149380:"fluticasone"
149	317009-1196677	147	2		317009:"Asthma" -> 1196677:"formoterol"
150	81902-1836430	146	2		81902:"Urinary tract infectious disease" -> 1836430:"sulfamethoxazole"
151	379019-990069	143	2		379019:"Conjunctivitis" -> 990069:"chloramphenicol"
152	435524-744740	143	2		435524:"Sleep disorder" -> 744740:"zolpidem"
153	1124300-1506270	143	2		1124300:"diclofenac" -> 1506270:"methylprednisolone"
154	4079749-1103314	141	2		4079749:"Osteoarthritis of hip" -> 1103314:"tramadol"
155	257011-1734104	140	2		257011:"Acute upper respiratory infection" -> 1734104:"azithromycin"
156	30437-948078	139	2		30437:"Gastro-esophageal reflux disease with es..." -> 948078:"pantoprazole"
157	1103314-734354	135	2		1103314:"tramadol" -> 734354:"pregabalin"
158	321318-1322184	134	2		321318:"Angina pectoris" -> 1322184:"clopidogrel"
160	201826-904453-1115008	133	3		201826:"Type 2 diabetes mellitus" -> 904453:"esomeprazole" -> 1115008:"naproxen"
159	1124300-1177480	133	2		1124300:"diclofenac" -> 1177480:"ibuprofen"
161	195588-81902	132	2		195588:"Cystitis" -> 81902:"Urinary tract infectious disease"
162	1545958-970250	131	2		1545958:"atorvastatin" -> 970250:"spironolactone"
163	317009-1154343	131	2		317009:"Asthma" -> 1154343:"albuterol"
164	260139-1149380	131	2		260139:"Acute bronchitis" -> 1149380:"fluticasone"
165	4079749-19011355	130	2		4079749:"Osteoarthritis of hip" -> 19011355:"etoricoxib"
166	1332418-1322184	129	2		1332418:"amlodipine" -> 1322184:"clopidogrel"
167	317009-939259	129	2		317009:"Asthma" -> 939259:"budesonide"
168	1307046-43013024	126	2		1307046:"metoprolol" -> 43013024:"apixaban"
169	24660-1713332	126	2		24660:"Acute tonsillitis" -> 1713332:"amoxicillin"
170	1103314-906780	125	2		1103314:"tramadol" -> 906780:"metoclopramide"
171	1115008-797399	124	2		1115008:"naproxen" -> 797399:"gabapentin"
172	4174977-1567198	123	2		4174977:"Retinopathy due to diabetes mellitus" -> 1567198:"insulin aspart, human"
173	317009-1137529	123	2		317009:"Asthma" -> 1137529:"salmeterol"
174	379019-902722	122	2		379019:"Conjunctivitis" -> 902722:"tobramycin"
175	321318-1383925	121	2		321318:"Angina pectoris" -> 1383925:"isosorbide dinitrate"
176	257007-1149380	119	2		257007:"Allergic rhinitis" -> 1149380:"fluticasone"
177	316139-436659	119	2		316139:"Heart failure" -> 436659:"Iron deficiency anemia"
178	320128-201826-1503297-1307046	118	4		320128:"Essential hypertension" -> 201826:"Type 2 diabetes mellitus" -> 1503297:"metformin" -> 1307046:"metoprolol"
179	4174977-1502905	116	2		4174977:"Retinopathy due to diabetes mellitus" -> 1502905:"insulin glargine"
181	201826-1503297-1307046-1332418	112	4		201826:"Type 2 diabetes mellitus" -> 1503297:"metformin" -> 1307046:"metoprolol" -> 1332418:"amlodipine"
180	321318-315296	112	2		321318:"Angina pectoris" -> 315296:"Preinfarction syndrome"
182	4079749-1115008	111	2		4079749:"Osteoarthritis of hip" -> 1115008:"naproxen"
183	1307046-1309944	111	2		1307046:"metoprolol" -> 1309944:"amiodarone"
184	19059796-1502905	110	2		19059796:"gliclazide" -> 1502905:"insulin glargine"
185	923645-1506270	110	2		923645:"omeprazole" -> 1506270:"methylprednisolone"
186	255573-1137529	110	2		255573:"Chronic obstructive lung disease" -> 1137529:"salmeterol"
187	255573-1196677	110	2		255573:"Chronic obstructive lung disease" -> 1196677:"formoterol"
